# Genetic diversity of dengue virus serotype 1 associated with rare dengue ophthalmic syndrome in Reunion Island, Southwestern Indian Ocean, 2020-2022

**DOI:** 10.64898/2026.02.15.26346346

**Authors:** Toscane Fourié, David A. Wilkinson, Dana Al Halabi, Jean-Jacques Hoarau, Xavier Deparis, Antoine Bertolotti, Patrick Mavingui

## Abstract

In the past decade, dengue fever has emerged as a major public health on Réunion Island in the Southwest Indian Ocean. During the 2018-2022 outbreak, an unusual increase in ocular complications was reported in some patients. To investigate a potential viral cause, we analysed 447 blood samples from hospitalized patients with and without ophthalmic symptoms. Genetic sequencing revealed the co-circulation of two strains of dengue virus serotype 1, both genetically linked to strains previously identified in Asia. Notably, all patients with ophthalmic symptoms were infected with viruses from a single cluster within genotype I, which harbored several unique mutations. These findings suggest that the rare ocular complications observed during this outbreak may be associated with specific viral cluster. Further laboratory studies are required to confirm this potential link.
