## Supplementary material for "Genetic diversity of dengue virus serotype 1 associated with rare dengue ophthalmic syndrome in Reunion Island, Southwestern Indian Ocean, 2020-2022": Supplemental data.xlsx

### Sheet: FG tree
Label	Virus	genotype	id number	Country	Continent	collection date	ophthalmic case	severity	genomic group
1186 Indonesia 1977	DENV1	genotypeIV	EU074031	Indonesia	Asia	1977
AB189120 Indonesia 1998	DENV1	genotypeIV	AB189120	Indonesia	Asia	1998
AB195673 Japan 2003	DENV1	genotypeIV	AB195673	Japan	Asia	2003
AB519681 Brazil 2001	DENV1	genotypeV	AB519681	Brazil	America	2001
AB608787 Taiwan 2008	DENV1	genotypeI	AB608787	Taiwan	Asia	2008			outgroup2
AF226685 Brazil 1990	DENV1	genotypeV	AF226685	Brazil	America	1990
AF226687 French Guiana 1989	DENV1	genotypeV	AF226687	French Guiana	America	1989
AF298807 Cote d'Ivoire 1998	DENV1	genotypeV	AF298807	Cote d'Ivoire	Africa	1998
AF298808 Djibouti 1998	DENV1	genotypeI	AF298808	Djibouti	Africa	1998			outgroup2
AF311957 Brazil 1997	DENV1	genotypeV	AF311957	Brazil	America	1997
AF513110 Brazil 2001	DENV1	genotypeV	AF513110	Brazil	America	2001
AF514876 Argentina 2000	DENV1	genotypeV	AF514876	Argentina	America	2000
AY722802 Myanmar 1996	DENV1	genotypeV	AY722802	Myanmar	Asia	1996
DQ285558 Reunion Island 2004	DENV1	genotypeIV	DQ285558	Reunion Island	Indian Ocean	2004
DQ285559 Reunion Island 2004	DENV1	genotypeV	DQ285559	Reunion Island	Indian Ocean	2004
DQ285561 Seychelles 2004	DENV1	genotypeIV	DQ285561	Seychelles	Indian Ocean	2004
DQ285562 Comoros 1993	DENV1	genotypeV	DQ285562	Comoros	Indian Ocean	1993
DQ672557 French Polynesia 2001	DENV1	genotypeIV	DQ672557	French Polynesia	Oceania	2001
DQ672563 hawaii 2001	DENV1	genotypeIV	DQ672563	hawaii	Oceania	2001
EF025110 China 2006	DENV1	genotypeIV	EF025110	China	Asia	2006
EF457905 Malaysia 1972	DENV1	genotypeIII	EF457905	Malaysia	Asia	1972
EU179861 Brunei 2006	DENV1	genotypeIV	EU179861	Brunei	Asia	2006
EU863650 Chile 2002	DENV1	genotypeIV	EU863650	Chile	America	2002
EVAG-001V-02257 India 2012	DENV1	genotypeV	EVAG-001V-02257	India	Asia	2012
EVAG-001V-02261 Reunion Island 2011	DENV1	genotypeI	EVAG-001V-02261	Reunion Island	Indian Ocean	2011
FJ196841 China 2003	DENV1	genotypeIV	FJ196841	China	Asia	2003
FJ196846 China 1995	DENV1	genotypeIV	FJ196846	China	Asia	1995
FJ898448 French Polynesia 2001	DENV1	genotypeIV	FJ898448	French Polynesia	Oceania	2001
GQ868602 Philippines 2004	DENV1	genotypeIV	GQ868602	Philippines	Asia	2004
JF459993 Myanmar 2002	DENV1	genotypeI	JF459993	Myanmar	Asia	2002			outgroup2
JF960211 Singapore 2009	DENV1	genotypeV	JF960211	Singapore	Asia	2009
JN054255 Sri Lanka 2010	DENV1	genotypeI	JN054255	Sri Lanka	Asia	2010			outgroup2
JN054256 Sri Lanka 2009	DENV1	genotypeI	JN054256	Sri Lanka	Asia	2009			outgroup2
JN205310 China 2002	DENV1	genotypeIV	JN205310	China	Asia	2002
JN697056 Malaysia 2005	DENV1	genotypeIV	JN697056	Malaysia	Asia	2005
JQ915071 French Polynesia 2007	DENV1	genotypeIV	JQ915071	French Polynesia	Oceania	2007
JQ917404 India 2009	DENV1	genotypeV	JQ917404	India	Asia	2009
JQ922547 Thailand 1960	DENV1	genotypeII	JQ922547	Thailand	Asia	1960
KF184975 Angola 2013	DENV1	genotypeV	KF184975	Angola	Africa	2013
KF887994 Thailand 2013	DENV1	genotypeI	KF887994	Thailand	Asia	2013			outgroup2
KF971870 China 2013	DENV1	genotypeI	KF971870	China	Asia	2013			outgroup1
KF973454 Nicaragua 2012	DENV1	genotypeV	KF973454	Nicaragua	America	2012
KJ189350 Puerto Rico 2012	DENV1	genotypeV	KJ189350	Puerto Rico	America	2012
KJ189368 Mexico 2012	DENV1	genotypeV	KJ189368	Mexico	America	2012
KJ468234 Sri Lanka 2013	DENV1	genotypeI	KJ468234	Sri Lanka	Asia	2013			outgroup2
KJ755855 India 2013	DENV1	genotypeI	KJ755855	India	Asia	2013			outgroup2
KJ806939 Singapore 2013	DENV1	genotypeIV	KJ806939	Singapore	Asia	2013
KJ933413 China 2012	DENV1	genotypeIV	KJ933413	China	Asia	2012
KM403584 Singapore 2013	DENV1	genotypeV	KM403584	Singapore	Asia	2013
KP188543 Brazil 2012	DENV1	genotypeV	KP188543	Brazil	America	2012
KP188567 Brazil 2013	DENV1	genotypeV	KP188567	Brazil	America	2013
KP188568 Brazil 2014	DENV1	genotypeV	KP188568	Brazil	America	2014
KP398852 Sri Lanka 2014	DENV1	genotypeI	KP398852	Sri Lanka	Asia	2014			outgroup2
KP723473 China 2014	DENV1	genotypeV	KP723473	China	Asia	2014
KP772252 China 2014	DENV1	genotypeI	KP772252	China	Asia	2014			ingroup
KT279761 Haiti 2014	DENV1	genotypeV	KT279761	Haiti	America	2014
KT445962 Sri Lanka 2012	DENV1	genotypeI	KT445962	Sri Lanka	Asia	2012			outgroup2
KT827378 China 2015	DENV1	genotypeV	KT827378	China	Asia	2015
KU365900 Taiwan 2014	DENV1	genotypeI	KU365900	Taiwan	Asia	2014			outgroup1
KU509249 Jamaica 2012	DENV1	genotypeV	KU509249	Jamaica	America	2012
KU509258 Eritrea 2010	DENV1	genotypeI	KU509258	Eritrea	Africa	2010			outgroup2
KU666942 Malaysia 2014	DENV1	genotypeI	KU666942	Malaysia	Asia	2014			outgroup1
KX380797 Singapore 2012	DENV1	genotypeIV	KX380797	Singapore	Asia	2012
KX380801 Singapore 2012	DENV1	genotypeV	KX380801	Singapore	Asia	2012
KX618706 India 2014	DENV1	genotypeV	KX618706	India	Asia	2014
KY057365 Indonesia 2012	DENV1	genotypeI	KY057365	Indonesia	Asia	2012			outgroup1
KY057366 Indonesia 2012	DENV1	genotypeIV	KY057366	Indonesia	Asia	2012
KY474305 Ecuador 2014	DENV1	genotypeV	KY474305	Ecuador	America	2014
KY496855 Philippines 2016	DENV1	genotypeIV	KY496855	Philippines	Asia	2016
KY672931 China 2015	DENV1	genotypeI	KY672931	China	Asia	2015			outgroup2
KY672933 China 2015	DENV1	genotypeI	KY672933	China	Asia	2015			outgroup2
KY672940 China 2014	DENV1	genotypeI	KY672940	China	Asia	2014			outgroup2
KY672941 China 2014	DENV1	genotypeI	KY672941	China	Asia	2014			outgroup2
KY672944 China 2013	DENV1	genotypeV	KY672944	China	Asia	2013
KY829115 Saint Barthelemy 2016	DENV1	genotypeV	KY829115	Saint Barthelemy	America	2016
KY921902 Singapore 2015	DENV1	genotypeI	KY921902	Singapore	Asia	2015			outgroup1
KY926848 French Polynesia 2013	DENV1	genotypeI	KY926848	French Polynesia	Oceania	2013			outgroup2
LC128301 Philippines 2016	DENV1	genotypeIV	LC128301	Philippines	Asia	2016
LC410183 Thailand 2017	DENV1	genotypeI	LC410183	Thailand	Asia	2017			outgroup2
LC428061 Viet Nam 2017	DENV1	genotypeI	LC428061	Viet Nam	Asia	2017			outgroup2
LC436667 Bangladesh 2017	DENV1	genotypeV	LC436667	Bangladesh	Asia	2017
M87512 Singapore 1990	DENV1	genotypeI	M87512	Singapore	Asia	1990			outgroup2
MF004384 France 2014	DENV1	genotypeV	MF004384	France	Europe	2014
MF033197 Singapore 2012	DENV1	genotypeV	MF033197	Singapore	Asia	2012
MF033199 Singapore 2012	DENV1	genotypeI	MF033199	Singapore	Asia	2012			outgroup2
MF033201 Singapore 2012	DENV1	genotypeI	MF033201	Singapore	Asia	2012			outgroup2
MF033205 Singapore 2012	DENV1	genotypeV	MF033205	Singapore	Asia	2012
MF033206 Singapore 2013	DENV1	genotypeI	MF033206	Singapore	Asia	2013			outgroup1
MF033210 Singapore 2013	DENV1	genotypeI	MF033210	Singapore	Asia	2013			outgroup2
MF033211 Singapore 2013	DENV1	genotypeV	MF033211	Singapore	Asia	2013
MF033213 Singapore 2014	DENV1	genotypeV	MF033213	Singapore	Asia	2014
MF033214 Singapore 2014	DENV1	genotypeI	MF033214	Singapore	Asia	2014			outgroup1
MF033215 Singapore 2014	DENV1	genotypeI	MF033215	Singapore	Asia	2014			outgroup2
MF033227 Singapore 2015	DENV1	genotypeV	MF033227	Singapore	Asia	2015
MF033231 Singapore 2015	DENV1	genotypeIV	MF033231	Singapore	Asia	2015
MF033232 Singapore 2015	DENV1	genotypeI	MF033232	Singapore	Asia	2015
MF033237 Singapore 2015	DENV1	genotypeV	MF033237	Singapore	Asia	2015
MF033243 Singapore 2016	DENV1	genotypeV	MF033243	Singapore	Asia	2016
MF033245 Singapore 2016	DENV1	genotypeI	MF033245	Singapore	Asia	2016			outgroup1
MF033250 Singapore 2016	DENV1	genotypeI	MF033250	Singapore	Asia	2016			ingroup
MF033255 Singapore 2016	DENV1	genotypeV	MF033255	Singapore	Asia	2016
MG679800 China 2017	DENV1	genotypeI	MG679800	China	Asia	2017			outgroup2
MG721063 India 2016	DENV1	genotypeV	MG721063	India	Asia	2016
MG767211 China 2017	DENV1	genotypeI	MG767211	China	Asia	2017			outgroup1
MG877553 Haiti 2012	DENV1	genotypeV	MG877553	Haiti	America	2012
MG877554 Thailand 2012	DENV1	genotypeI	MG877554	Thailand	Asia	2012			outgroup2
MG877555 New Caledonia 2013	DENV1	genotypeI	MG877555	New Caledonia	Oceania	2013			outgroup2
MG877556 Thailand 2013	DENV1	genotypeI	MG877556	Thailand	Asia	2013			outgroup1
MG877557 Gabon 2012	DENV1	genotypeV	MG877557	Gabon	Africa	2012
MH450312 Venezuela 2015	DENV1	genotypeV	MH450312	Venezuela	America	2015
MH822958 India 2012	DENV1	genotypeV	MH822958	India	Asia	2012
MH823207 Indonesia 2015	DENV1	genotypeI	MH823207	Indonesia	Asia	2015			outgroup1
MH921566 Papua New Guinea 2015	DENV1	genotypeIV	MH921566	Papua New Guinea	Oceania	2015
MH921567 Papua New Guinea 2016	DENV1	genotypeIV	MH921567	Papua New Guinea	Oceania	2016
MN600714 Benin 2019	DENV1	genotypeV	MN600714	Benin	Africa	2019
MN621141 Thailand 2012	DENV1	genotypeI	MN621141	Thailand	Asia	2012			outgroup2
MN650594 Somalia 2012	DENV1	genotypeI	MN650594	Somalia	Africa	2012			outgroup2
MN923101 China 2019	DENV1	genotypeV	MN923101	China	Asia	2019
MN933663 China 2016	DENV1	genotypeI	MN933663	China	Asia	2016			ingroup
MT006147 Sri Lanka 2018	DENV1	genotypeI	MT006147	Sri Lanka	Asia	2018			outgroup2
MT006151 Sri Lanka 2018	DENV1	genotypeV	MT006151	Sri Lanka	Asia	2018
MW243050 Burkina Faso 2017	DENV1	genotypeV	MW243050	Burkina Faso	Africa	2017
MW243051 Cote d'Ivoire 2019	DENV1	genotypeV	MW243051	Cote d'Ivoire	Africa	2019
MW243062 Senegal 2019	DENV1	genotypeV	MW243062	Senegal	Africa	2019
MZ291446 Italy 2020	DENV1	genotypeI	MZ291446	Italy	Europe	2020			ingroup
ON631274 Reunion Island 2019 CARBO	DENV1	genotypeI	ON631274	Reunion Island	Indian Ocean	2019	non-ophthalmic	non-severe	ingroup
ON631275 Reunion Island 2019 CARBO	DENV1	genotypeI	ON631275	Reunion Island	Indian Ocean	2019	non-ophthalmic	non-severe	ingroup
ON631277 Reunion Island 2019 CARBO	DENV1	genotypeI	ON631277	Reunion Island	Indian Ocean	2019	non-ophthalmic	non-severe	ingroup
ON631278 Reunion Island 2021 CARBO	DENV1	genotypeI	ON631278	Reunion Island	Indian Ocean	2021	non-ophthalmic	non-severe	ingroup
ON631280 Reunion Island 2020 CARBO	DENV1	genotypeI	ON631280	Reunion Island	Indian Ocean	2020	non-ophthalmic	severe	ingroup
ON631281 Reunion Island 2020 CARBO	DENV1	genotypeI	ON631281	Reunion Island	Indian Ocean	2020	non-ophthalmic	severe	ingroup
ON631282 Reunion Island 2020 CARBO	DENV1	genotypeI	ON631282	Reunion Island	Indian Ocean	2020	non-ophthalmic	severe	ingroup
ON631283 Reunion Island 2020 CARBO	DENV1	genotypeI	ON631283	Reunion Island	Indian Ocean	2020	non-ophthalmic	non-severe	ingroup
ON680908 Sri Lanka 2020	DENV1	genotypeV	ON680908	Sri Lanka	Asia	2020
ON908220 India 2019	DENV1	genotypeV	ON908220	India	Asia	2019
OR235229 Reunion Island 2019	DENV1	genotypeI	OR235229	Reunion Island	Indian Ocean	2019			outgroup1
OR235242 Reunion Island 2019	DENV1	genotypeV	OR235242	Reunion Island	Indian Ocean	2019
OR235243 Reunion Island 2018	DENV1	genotypeI	OR235243	Reunion Island	Indian Ocean	2018			outgroup2
OR235260 Reunion Island 2021	DENV1	genotypeV	OR235260	Reunion Island	Indian Ocean	2021
OR235296 Reunion Island 2017	DENV1	genotypeI	OR235296	Reunion Island	Indian Ocean	2017			outgroup2
OR235330 Reunion Island 2020	DENV1	genotypeV	OR235330	Reunion Island	Indian Ocean	2020
OR235526 Reunion Island 2022	DENV1	genotypeI	OR235526	Reunion Island	Indian Ocean	2022			ingroup
OR235532 Reunion Island 2022	DENV1	genotypeI	OR235532	Reunion Island	Indian Ocean	2022			ingroup
OR235710 Reunion Island 2013	DENV1	genotypeI	OR235710	Reunion Island	Indian Ocean	2013			outgroup1
OR235711 Reunion Island 2012	DENV1	genotypeI	OR235711	Reunion Island	Indian Ocean	2012			outgroup2
OR235712 Reunion Island 2017	DENV1	genotypeI	OR235712	Reunion Island	Indian Ocean	2017			outgroup1
OR235718 Reunion Island 2016	DENV1	genotypeV	OR235718	Reunion Island	Indian Ocean	2016
OR235727 Reunion Island 2012	DENV1	genotypeI	OR235727	Reunion Island	Indian Ocean	2012			outgroup1
OR235747 Mayotte 2019	DENV1	genotypeV	OR235747	Mayotte	Indian Ocean	2019
R04-0302 Reunion Island 2021 CARBO	DENV1	genotypeI	PV687473	Reunion Island	Indian Ocean	2021	non-ophthalmic	non-severe	ingroup
R04-0315 Reunion Island 2021 CARBO	DENV1	genotypeI	PV687476	Reunion Island	Indian Ocean	2021	non-ophthalmic	non-severe	ingroup
R04-0316 Reunion Island 2021 CARBO	DENV1	genotypeI	PV687477	Reunion Island	Indian Ocean	2021	non-ophthalmic	severe	ingroup
R04-0318 Reunion Island 2021 CARBO	DENV1	genotypeI	PV687478	Reunion Island	Indian Ocean	2021	non-ophthalmic	severe	ingroup
R04-0329 Reunion Island 2021 CARBO	DENV1	genotypeI	PV687492	Reunion Island	Indian Ocean	2021	ophthalmic	severe	ingroup
R04-0337 Reunion Island 2021 CARBO	DENV1	genotypeI	PV687482	Reunion Island	Indian Ocean	2021	non-ophthalmic	non-severe	ingroup
R04-0341 Reunion Island 2021 CARBO	DENV1	genotypeI	PV687487	Reunion Island	Indian Ocean	2021	ophthalmic	severe	ingroup
R04-0342 Reunion Island 2021 CARBO	DENV1	genotypeI	PV687491	Reunion Island	Indian Ocean	2021	ophthalmic	severe	ingroup
R04-0351 Reunion Island 2021 CARBO	DENV1	genotypeI	PV687484	Reunion Island	Indian Ocean	2021	non-ophthalmic	non-severe	ingroup
R04-0355 Reunion Island 2021 CARBO	DENV1	genotypeV	PV687481	Reunion Island	Indian Ocean	2021	non-ophthalmic	non-severe
R04-0364 Reunion Island 2021 CARBO	DENV1	genotypeV	PV687483	Reunion Island	Indian Ocean	2021	non-ophthalmic	non-severe
R04-0374 Reunion Island 2021 CARBO	DENV1	genotypeI	PV687471	Reunion Island	Indian Ocean	2021	non-ophthalmic	non-severe	ingroup
R04-0387 Reunion Island 2021 CARBO	DENV1	genotypeI	PV687474	Reunion Island	Indian Ocean	2021	non-ophthalmic	non-severe	ingroup
R04-0407 Reunion Island 2021 CARBO	DENV1	genotypeI	PV687488	Reunion Island	Indian Ocean	2021	ophthalmic	non-severe	ingroup
R04-0422 Reunion Island 2021 CARBO	DENV1	genotypeI	PV687490	Reunion Island	Indian Ocean	2021	ophthalmic	non-severe	ingroup
R04-0466 Reunion Island 2021 CARBO	DENV1	genotypeI	PV687475	Reunion Island	Indian Ocean	2021	non-ophthalmic	non-severe	ingroup
R04-0469 Reunion Island 2021 CARBO	DENV1	genotypeI	PV687489	Reunion Island	Indian Ocean	2021	ophthalmic	severe	ingroup
R04-0494 Reunion Island 2021 CARBO	DENV1	genotypeI	PV687486	Reunion Island	Indian Ocean	2021	non-ophthalmic	non-severe	ingroup
R04-0498 Reunion Island 2021 CARBO	DENV1	genotypeI	PV687493	Reunion Island	Indian Ocean	2021	ophthalmic	severe	ingroup
R04-0503 Reunion Island 2021 CARBO	DENV1	genotypeI	PV687480	Reunion Island	Indian Ocean	2021	non-ophthalmic	non-severe	ingroup
R04-0510 Reunion Island 2021 CARBO	DENV1	genotypeI	PV687485	Reunion Island	Indian Ocean	2021	non-ophthalmic	non-severe	ingroup
R04-0546 Reunion Island 2021 CARBO	DENV1	genotypeI	PV687479	Reunion Island	Indian Ocean	2021	non-ophthalmic	non-severe	ingroup
R04-0568 Reunion Island 2021 CARBO	DENV1	genotypeI	PV687472	Reunion Island	Indian Ocean	2021	non-ophthalmic	severe	ingroup

### Sheet: Egene tree
Label	Virus	genotype	id number	Country	Continent	collection date	ophthalmic case	severity	genomic group
AB178040 Japan 2004	DENV1	genotypeI	AB178040	Japan	Asia	2004			outgroup1
AB189120 Indonesia 1998	DENV1	genotypeIV	AB189120	Indonesia	Asia	1998
AB195673 Japan 2003	DENV1	genotypeIV	AB195673	Japan	Asia	2003
AB519681 Brazil 2001	DENV1	genotypeV	AB519681	Brazil	America	2001
AB608787 Taiwan 2008	DENV1	genotypeI	AB608787	Taiwan	Asia	2008			outgroup2
AF226685 Brazil 1990	DENV1	genotypeV	AF226685	Brazil	America	1990
AF226687 French Guiana 1989	DENV1	genotypeV	AF226687	French Guiana	America	1989
AF298807 Cote d'Ivoire 1998	DENV1	genotypeV	AF298807	Cote d'Ivoire	Africa	1998
AF298808 Djibouti 1998	DENV1	genotypeI	AF298808	Djibouti	Africa	1998			outgroup2
AF311957 Brazil 1997	DENV1	genotypeV	AF311957	Brazil	America	1997
AF513110 Brazil 2001	DENV1	genotypeV	AF513110	Brazil	America	2001
AF514876 Argentina 2000	DENV1	genotypeV	AF514876	Argentina	America	2000
AY722802 Myanmar 1996	DENV1	genotypeV	AY722802	Myanmar	Asia	1996
DQ285558 Reunion Island 2004	DENV1	genotypeIV	DQ285558	Reunion Island	Indian Ocean	2004
DQ285559 Reunion Island 2004	DENV1	genotypeV	DQ285559	Reunion Island	Indian Ocean	2004
DQ285561 Seychelles 2004	DENV1	genotypeIV	DQ285561	Seychelles	Indian Ocean	2004
DQ285562 Comoros 1993	DENV1	genotypeV	DQ285562	Comoros	Indian Ocean	1993
DQ672557 French Polynesia 2001	DENV1	genotypeIV	DQ672557	French Polynesia	Oceania	2001
DQ672563 hawaii 2001	DENV1	genotypeIV	DQ672563	hawaii	Oceania	2001
EF025110 China 2006	DENV1	genotypeIV	EF025110	China	Asia	2006
EF457905 Malaysia 1972	DENV1	genotypeIII	EF457905	Malaysia	Asia	1972
EU179861 Brunei 2006	DENV1	genotypeIV	EU179861	Brunei	Asia	2006
EU448412 Madagascar 2006	DENV1	genotypeIV	EU448412	Madagascar	Indian Ocean	2006
EU863650 Chile 2002	DENV1	genotypeIV	EU863650	Chile	America	2002
EVAG-001V-02261 Reunion Island 2011	DENV1	genotypeI	EVAG-001V-02261	Reunion Island	Indian Ocean	2011
FJ196841 China 2003	DENV1	genotypeIV	FJ196841	China	Asia	2003
FJ196846 China 1995	DENV1	genotypeIV	FJ196846	China	Asia	1995
FJ898448 French Polynesia 2001	DENV1	genotypeIV	FJ898448	French Polynesia	Oceania	2001
GQ868602 Philippines 2004	DENV1	genotypeIV	GQ868602	Philippines	Asia	2004
JF459993 Myanmar 2002	DENV1	genotypeI	JF459993	Myanmar	Asia	2002			outgroup2
JF960211 Singapore 2009	DENV1	genotypeV	JF960211	Singapore	Asia	2009
JN054255 Sri Lanka 2010	DENV1	genotypeI	JN054255	Sri Lanka	Asia	2010			outgroup2
JN054256 Sri Lanka 2009	DENV1	genotypeI	JN054256	Sri Lanka	Asia	2009			outgroup2
JN205310 China 2002	DENV1	genotypeIV	JN205310	China	Asia	2002
JN415524 Sri Lanka 2004	DENV1	genotypeV	JN415524	Sri Lanka	Asia	2004
JN697056 Malaysia 2005	DENV1	genotypeIV	JN697056	Malaysia	Asia	2005
JQ915071 French Polynesia 2007	DENV1	genotypeIV	JQ915071	French Polynesia	Oceania	2007
JQ917404 India 2009	DENV1	genotypeV	JQ917404	India	Asia	2009
JQ922547 Thailand 1960	DENV1	genotypeII	JQ922547	Thailand	Asia	1960
KF184975 Angola 2013	DENV1	genotypeV	KF184975	Angola	Africa	2013
KF887994 Thailand 2013	DENV1	genotypeI	KF887994	Thailand	Asia	2013			outgroup2
KF971870 China 2013	DENV1	genotypeI	KF971870	China	Asia	2013			outgroup1
KF973454 Nicaragua 2012	DENV1	genotypeV	KF973454	Nicaragua	America	2012
KJ189350 Puerto Rico 2012	DENV1	genotypeV	KJ189350	Puerto Rico	America	2012
KJ189368 Mexico 2012	DENV1	genotypeV	KJ189368	Mexico	America	2012
KJ468234 Sri Lanka 2013	DENV1	genotypeI	KJ468234	Sri Lanka	Asia	2013			outgroup2
KJ755855 India 2013	DENV1	genotypeI	KJ755855	India	Asia	2013			outgroup2
KJ806939 Singapore 2013	DENV1	genotypeIV	KJ806939	Singapore	Asia	2013
KJ933413 China 2012	DENV1	genotypeIV	KJ933413	China	Asia	2012
KP188543 Brazil 2012	DENV1	genotypeV	KP188543	Brazil	America	2012
KP188567 Brazil 2013	DENV1	genotypeV	KP188567	Brazil	America	2013
KP188568 Brazil 2014	DENV1	genotypeV	KP188568	Brazil	America	2014
KP398852 Sri Lanka 2014	DENV1	genotypeI	KP398852	Sri Lanka	Asia	2014			outgroup2
KP723473 China 2014	DENV1	genotypeV	KP723473	China	Asia	2014
KP772252 China 2014	DENV1	genotypeI	KP772252	China	Asia	2014			ingroup
KT279761 Haiti 2014	DENV1	genotypeV	KT279761	Haiti	America	2014
KT445962 Sri Lanka 2012	DENV1	genotypeI	KT445962	Sri Lanka	Asia	2012			outgroup2
KT824979 Sri Lanka 2011	DENV1	genotypeI	KT824979	Sri Lanka	Asia	2011
KT824980 Sri Lanka 2011	DENV1	genotypeI	KT824980	Sri Lanka	Asia	2011
KT825049 Sri Lanka 2011	DENV1	genotypeI	KT825049	Sri Lanka	Asia	2011
KT827378 China 2015	DENV1	genotypeV	KT827378	China	Asia	2015
KU365900 Taiwan 2014	DENV1	genotypeI	KU365900	Taiwan	Asia	2014			outgroup1
KU509249 Jamaica 2012	DENV1	genotypeV	KU509249	Jamaica	America	2012
KU509258 Eritrea 2010	DENV1	genotypeI	KU509258	Eritrea	Africa	2010			outgroup2
KU509310 Sri Lanka 2013	DENV1	genotypeI	KU509310	Sri Lanka	Asia	2013
KU666942 Malaysia 2014	DENV1	genotypeI	KU666942	Malaysia	Asia	2014			outgroup1
KX380797 Singapore 2012	DENV1	genotypeIV	KX380797	Singapore	Asia	2012
KX380801 Singapore 2012	DENV1	genotypeV	KX380801	Singapore	Asia	2012
KX618706 India 2014	DENV1	genotypeV	KX618706	India	Asia	2014
KY057365 Indonesia 2012	DENV1	genotypeI	KY057365	Indonesia	Asia	2012			outgroup1
KY057366 Indonesia 2012	DENV1	genotypeIV	KY057366	Indonesia	Asia	2012
KY474305 Ecuador 2014	DENV1	genotypeV	KY474305	Ecuador	America	2014
KY495794 Maldives 2014	DENV1	genotypeI	KY495794	Maldives	Indian Ocean	2014
KY495795 Maldives 2016	DENV1	genotypeV	KY495795	Maldives	Indian Ocean	2016
KY496855 Philippines 2016	DENV1	genotypeIV	KY496855	Philippines	Asia	2016
KY672931 China 2015	DENV1	genotypeI	KY672931	China	Asia	2015			outgroup2
KY672933 China 2015	DENV1	genotypeI	KY672933	China	Asia	2015			outgroup2
KY672940 China 2014	DENV1	genotypeI	KY672940	China	Asia	2014			outgroup2
KY672941 China 2014	DENV1	genotypeI	KY672941	China	Asia	2014			outgroup2
KY672944 China 2013	DENV1	genotypeV	KY672944	China	Asia	2013
KY829115 Saint Barthelemy 2016	DENV1	genotypeV	KY829115	Saint Barthelemy	America	2016
KY921902 Singapore 2015	DENV1	genotypeI	KY921902	Singapore	Asia	2015			outgroup1
KY926848 French Polynesia 2013	DENV1	genotypeI	KY926848	French Polynesia	Oceania	2013			outgroup2
LC038143 Sri Lanka 2014	DENV1	genotypeI	LC038143	Sri Lanka	Asia	2014
LC128301 Philippines 2016	DENV1	genotypeIV	LC128301	Philippines	Asia	2016
LC148030 Maldives 2011	DENV1	genotypeI	LC148030	Maldives	Indian Ocean	2011
LC410183 Thailand 2017	DENV1	genotypeI	LC410183	Thailand	Asia	2017			outgroup2
LC428061 Viet Nam 2017	DENV1	genotypeI	LC428061	Viet Nam	Asia	2017			outgroup2
LC436667 Bangladesh 2017	DENV1	genotypeV	LC436667	Bangladesh	Asia	2017
LC485151 Tanzania 2019	DENV1	genotypeV	LC485151	Tanzania	Africa	2019
M87512 Singapore 1990	DENV1	genotypeI	M87512	Singapore	Asia	1990			outgroup2
MF004384 France 2014	DENV1	genotypeV	MF004384	France	Europe	2014
MF033197 Singapore 2012	DENV1	genotypeV	MF033197	Singapore	Asia	2012
MF033199 Singapore 2012	DENV1	genotypeI	MF033199	Singapore	Asia	2012			outgroup2
MF033201 Singapore 2012	DENV1	genotypeI	MF033201	Singapore	Asia	2012			outgroup2
MF033205 Singapore 2012	DENV1	genotypeV	MF033205	Singapore	Asia	2012
MF033206 Singapore 2013	DENV1	genotypeI	MF033206	Singapore	Asia	2013			outgroup1
MF033210 Singapore 2013	DENV1	genotypeI	MF033210	Singapore	Asia	2013			outgroup2
MF033211 Singapore 2013	DENV1	genotypeV	MF033211	Singapore	Asia	2013
MF033213 Singapore 2014	DENV1	genotypeV	MF033213	Singapore	Asia	2014
MF033214 Singapore 2014	DENV1	genotypeI	MF033214	Singapore	Asia	2014			outgroup1
MF033215 Singapore 2014	DENV1	genotypeI	MF033215	Singapore	Asia	2014			outgroup2
MF033227 Singapore 2015	DENV1	genotypeV	MF033227	Singapore	Asia	2015
MF033231 Singapore 2015	DENV1	genotypeIV	MF033231	Singapore	Asia	2015
MF033232 Singapore 2015	DENV1	genotypeI	MF033232	Singapore	Asia	2015
MF033237 Singapore 2015	DENV1	genotypeV	MF033237	Singapore	Asia	2015
MF033243 Singapore 2016	DENV1	genotypeV	MF033243	Singapore	Asia	2016
MF033245 Singapore 2016	DENV1	genotypeI	MF033245	Singapore	Asia	2016			outgroup1
MF033250 Singapore 2016	DENV1	genotypeI	MF033250	Singapore	Asia	2016			ingroup
MF033255 Singapore 2016	DENV1	genotypeV	MF033255	Singapore	Asia	2016
MG679800 China 2017	DENV1	genotypeI	MG679800	China	Asia	2017			outgroup2
MG721063 India 2016	DENV1	genotypeV	MG721063	India	Asia	2016
MG767211 China 2017	DENV1	genotypeI	MG767211	China	Asia	2017			outgroup1
MG877553 Haiti 2012	DENV1	genotypeV	MG877553	Haiti	America	2012
MG877554 Thailand 2012	DENV1	genotypeI	MG877554	Thailand	Asia	2012			outgroup2
MG877555 New Caledonia 2013	DENV1	genotypeI	MG877555	New Caledonia	Oceania	2013			outgroup2
MG877556 Thailand 2013	DENV1	genotypeI	MG877556	Thailand	Asia	2013			outgroup1
MG877557 Gabon 2012	DENV1	genotypeV	MG877557	Gabon	Africa	2012
MG894690 Bangladesh 2011	DENV1	genotypeV	MG894690	Bangladesh	Asia	2011
MG894883 Malaysia 2015	DENV1	genotypeI	MG894883	Malaysia	Asia	2015
MH450312 Venezuela 2015	DENV1	genotypeV	MH450312	Venezuela	America	2015
MH822958 India 2012	DENV1	genotypeV	MH822958	India	Asia	2012
MH823207 Indonesia 2015	DENV1	genotypeI	MH823207	Indonesia	Asia	2015			outgroup1
MH921566 Papua New Guinea 2015	DENV1	genotypeIV	MH921566	Papua New Guinea	Oceania	2015
MH921567 Papua New Guinea 2016	DENV1	genotypeIV	MH921567	Papua New Guinea	Oceania	2016
MN600714 Benin 2019	DENV1	genotypeV	MN600714	Benin	Africa	2019
MN621141 Thailand 2012	DENV1	genotypeI	MN621141	Thailand	Asia	2012			outgroup2
MN650594 Somalia 2012	DENV1	genotypeI	MN650594	Somalia	Africa	2012			outgroup2
MN923101 China 2019	DENV1	genotypeV	MN923101	China	Asia	2019
MN933663 China 2016	DENV1	genotypeI	MN933663	China	Asia	2016			ingroup
MT006147 Sri Lanka 2018	DENV1	genotypeI	MT006147	Sri Lanka	Asia	2018			outgroup2
MT006151 Sri Lanka 2018	DENV1	genotypeV	MT006151	Sri Lanka	Asia	2018
MW243050 Burkina Faso 2017	DENV1	genotypeV	MW243050	Burkina Faso	Africa	2017
MW243051 Cote d'Ivoire 2019	DENV1	genotypeV	MW243051	Cote d'Ivoire	Africa	2019
MW243062 Senegal 2019	DENV1	genotypeV	MW243062	Senegal	Africa	2019
MZ291446 Italy 2020	DENV1	genotypeI	MZ291446	Italy	Europe	2020			ingroup
MZ520688 Sri Lanka 2015	DENV1	genotypeI	MZ520688	Sri Lanka	Asia	2015
OL752439 Sri Lanka 2020	DENV1	genotypeI	OL752439	Sri Lanka	Asia	2020
ON631274 Reunion Island 2019 CARBO	DENV1	genotypeI	ON631274	Reunion Island	Indian Ocean	2019	non-ophthalmic	non-severe	ingroup
ON631275 Reunion Island 2019 CARBO	DENV1	genotypeI	ON631275	Reunion Island	Indian Ocean	2019	non-ophthalmic	non-severe	ingroup
ON631277 Reunion Island 2019 CARBO	DENV1	genotypeI	ON631277	Reunion Island	Indian Ocean	2019	non-ophthalmic	non-severe	ingroup
ON631278 Reunion Island 2021 CARBO	DENV1	genotypeI	ON631278	Reunion Island	Indian Ocean	2021	non-ophthalmic	non-severe	ingroup
ON631280 Reunion Island 2020 CARBO	DENV1	genotypeI	ON631280	Reunion Island	Indian Ocean	2020	non-ophthalmic	severe	ingroup
ON631281 Reunion Island 2020 CARBO	DENV1	genotypeI	ON631281	Reunion Island	Indian Ocean	2020	non-ophthalmic	severe	ingroup
ON631282 Reunion Island 2020 CARBO	DENV1	genotypeI	ON631282	Reunion Island	Indian Ocean	2020	non-ophthalmic	severe	ingroup
ON631283 Reunion Island 2020 CARBO	DENV1	genotypeI	ON631283	Reunion Island	Indian Ocean	2020	non-ophthalmic	non-severe	ingroup
ON680908 Sri Lanka 2020	DENV1	genotypeV	ON680908	Sri Lanka	Asia	2020
ON908220 India 2019	DENV1	genotypeV	ON908220	India	Asia	2019
OR235229 Reunion Island 2019	DENV1	genotypeI	OR235229	Reunion Island	Indian Ocean	2019			outgroup1
OR235242 Reunion Island 2019	DENV1	genotypeV	OR235242	Reunion Island	Indian Ocean	2019
OR235243 Reunion Island 2018	DENV1	genotypeI	OR235243	Reunion Island	Indian Ocean	2018			outgroup2
OR235260 Reunion Island 2021	DENV1	genotypeV	OR235260	Reunion Island	Indian Ocean	2021
OR235296 Reunion Island 2017	DENV1	genotypeI	OR235296	Reunion Island	Indian Ocean	2017			outgroup2
OR235330 Reunion Island 2020	DENV1	genotypeV	OR235330	Reunion Island	Indian Ocean	2020
OR235526 Reunion Island 2022	DENV1	genotypeI	OR235526	Reunion Island	Indian Ocean	2022			ingroup
OR235532 Reunion Island 2022	DENV1	genotypeI	OR235532	Reunion Island	Indian Ocean	2022			ingroup
OR235710 Reunion Island 2013	DENV1	genotypeI	OR235710	Reunion Island	Indian Ocean	2013			outgroup1
OR235711 Reunion Island 2012	DENV1	genotypeI	OR235711	Reunion Island	Indian Ocean	2012			outgroup2
OR235712 Reunion Island 2017	DENV1	genotypeI	OR235712	Reunion Island	Indian Ocean	2017			outgroup1
OR235718 Reunion Island 2016	DENV1	genotypeV	OR235718	Reunion Island	Indian Ocean	2016
OR235727 Reunion Island 2012	DENV1	genotypeI	OR235727	Reunion Island	Indian Ocean	2012			outgroup1
OR235747 Mayotte 2019	DENV1	genotypeV	OR235747	Mayotte	Indian Ocean	2019
R04-0302 Reunion Island 2021 CARBO	DENV1	genotypeI	PV687473	Reunion Island	Indian Ocean	2021	non-ophthalmic	non-severe	ingroup
R04-0303 Reunion Island 2021 CARBO	DENV1	genotypeI	PV687461	Reunion Island	Indian Ocean	2021	non-ophthalmic	non-severe	ingroup
R04-0313 Reunion Island 2021 CARBO	DENV1	genotypeI	PV687465	Reunion Island	Indian Ocean	2021	non-ophthalmic	non-severe	ingroup
R04-0315 Reunion Island 2021 CARBO	DENV1	genotypeI	PV687476	Reunion Island	Indian Ocean	2021	non-ophthalmic	non-severe	ingroup
R04-0316 Reunion Island 2021 CARBO	DENV1	genotypeI	PV687477	Reunion Island	Indian Ocean	2021	non-ophthalmic	severe	ingroup
R04-0318 Reunion Island 2021 CARBO	DENV1	genotypeI	PV687478	Reunion Island	Indian Ocean	2021	non-ophthalmic	severe	ingroup
R04-0329 Reunion Island 2021 CARBO	DENV1	genotypeI	PV687492	Reunion Island	Indian Ocean	2021	ophthalmic	severe	ingroup
R04-0337 Reunion Island 2021 CARBO	DENV1	genotypeI	PV687482	Reunion Island	Indian Ocean	2021	non-ophthalmic	non-severe	ingroup
R04-0341 Reunion Island 2021 CARBO	DENV1	genotypeI	PV687487	Reunion Island	Indian Ocean	2021	ophthalmic	severe	ingroup
R04-0342 Reunion Island 2021 CARBO	DENV1	genotypeI	PV687491	Reunion Island	Indian Ocean	2021	ophthalmic	severe	ingroup
R04-0351 Reunion Island 2021 CARBO	DENV1	genotypeI	PV687484	Reunion Island	Indian Ocean	2021	non-ophthalmic	non-severe	ingroup
R04-0354 Reunion Island 2021 CARBO	DENV1	genotypeI	PV687463	Reunion Island	Indian Ocean	2021	non-ophthalmic	non-severe	ingroup
R04-0355 Reunion Island 2021 CARBO	DENV1	genotypeV	PV687481	Reunion Island	Indian Ocean	2021	non-ophthalmic	non-severe
R04-0364 Reunion Island 2021 CARBO	DENV1	genotypeV	PV687483	Reunion Island	Indian Ocean	2021	non-ophthalmic	non-severe
R04-0366 Reunion Island 2021 CARBO	DENV1	genotypeI	PV687464	Reunion Island	Indian Ocean	2021	non-ophthalmic	severe	ingroup
R04-0374 Reunion Island 2021 CARBO	DENV1	genotypeI	PV687471	Reunion Island	Indian Ocean	2021	non-ophthalmic	non-severe	ingroup
R04-0387 Reunion Island 2021 CARBO	DENV1	genotypeI	PV687474	Reunion Island	Indian Ocean	2021	non-ophthalmic	non-severe	ingroup
R04-0407 Reunion Island 2021 CARBO	DENV1	genotypeI	PV687488	Reunion Island	Indian Ocean	2021	ophthalmic	non-severe	ingroup
R04-0408 Reunion Island 2021 CARBO	DENV1	genotypeI	PV687468	Reunion Island	Indian Ocean	2021	ophthalmic	non-severe	ingroup
R04-0422 Reunion Island 2021 CARBO	DENV1	genotypeI	PV687490	Reunion Island	Indian Ocean	2021	ophthalmic	non-severe	ingroup
R04-0426 Reunion Island 2021 CARBO	DENV1	genotypeI	PV687467	Reunion Island	Indian Ocean	2021	ophthalmic	non-severe	ingroup
R04-0435 Reunion Island 2021 CARBO	DENV1	genotypeI	PV687470	Reunion Island	Indian Ocean	2021	ophthalmic	non-severe	ingroup
R04-0440 Reunion Island 2021 CARBO	DENV1	genotypeI	PV687462	Reunion Island	Indian Ocean	2021	non-ophthalmic	non-severe	ingroup
R04-0457 Reunion Island 2021 CARBO	DENV1	genotypeI	PV687466	Reunion Island	Indian Ocean	2021	ophthalmic	non-severe	ingroup
R04-0466 Reunion Island 2021 CARBO	DENV1	genotypeI	PV687475	Reunion Island	Indian Ocean	2021	non-ophthalmic	non-severe	ingroup
R04-0469 Reunion Island 2021 CARBO	DENV1	genotypeI	PV687489	Reunion Island	Indian Ocean	2021	ophthalmic	severe	ingroup
R04-0494 Reunion Island 2021 CARBO	DENV1	genotypeI	PV687486	Reunion Island	Indian Ocean	2021	non-ophthalmic	non-severe	ingroup
R04-0498 Reunion Island 2021 CARBO	DENV1	genotypeI	PV687493	Reunion Island	Indian Ocean	2021	ophthalmic	severe	ingroup
R04-0503 Reunion Island 2021 CARBO	DENV1	genotypeI	PV687480	Reunion Island	Indian Ocean	2021	non-ophthalmic	non-severe	ingroup
R04-0510 Reunion Island 2021 CARBO	DENV1	genotypeI	PV687485	Reunion Island	Indian Ocean	2021	non-ophthalmic	non-severe	ingroup
R04-0516 Reunion Island 2021 CARBO	DENV1	genotypeI	PV687469	Reunion Island	Indian Ocean	2021	ophthalmic	severe	ingroup
R04-0546 Reunion Island 2021 CARBO	DENV1	genotypeI	PV687479	Reunion Island	Indian Ocean	2021	non-ophthalmic	non-severe	ingroup
R04-0568 Reunion Island 2021 CARBO	DENV1	genotypeI	PV687472	Reunion Island	Indian Ocean	2021	non-ophthalmic	severe	ingroup
